# Educational attainment and genetic liability to overweight: Body mass index across the adult life course in females and males

**DOI:** 10.64898/2026.03.07.26347869

**Authors:** María Fernanda Vinueza-Veloz, Ben M. Brumpton, Neil M. Davies, Øyvind E. Næss

## Abstract

**Background and Aim:** Socioeconomically disadvantaged people are more likely to have high body mass index (BMI). However whether socioeconomic position moderates genetic susceptibility to high BMI, and whether this effect differs by sex, remains unclear. We aimed to investigate whether educational attainment (EA) moderates the association between genetic liability for high BMI and BMI trajectories across adulthood in females and males.

**Methods:** We analyzed data from 69,314 participants in the Trøndelag Health Study (HUNT), a population-based cohort with genotyping and repeated BMI measures. A polygenic index for BMI (BMI PGI) was calculated, and participants were categorized by EA level. Using linear mixed-effects models stratified by sex, we tested the interaction between BMI PGI, EA, and age on BMI trajectories.

**Results:** The relationship between BMI PGI and BMI was non-linear, showing a steeper slope in the upper deciles, and was modified by sex (*p*<0.001). Sex-stratified analysis showed that EA moderated the effect of BMI PGI on BMI in females (*p*=0.003) but not in males (*p*=0.089). Among highly educated females, the BMI difference between the top and bottom BMI PGI deciles was-0.99 kg/m² [95%CI: -1.67 to -0.30] smaller than among those with low education. In males, the corresponding difference was -0.16 kg/m² [-0.71 to 0.39]. Genetic influences on BMI trajectories showed consistent age-dependent patterns across all educational groups, though trajectories differed by sex. Females experienced a steady increase in BMI until age 60, after which it declined. Males had an early rapid increase, then stabilization, followed by a slight late-life decline.

**Conclusion:** Higher EA consistently moderates the effect of genetic liability for high BMI in females throughout adulthood, but this protective effect is absent in males. This sex difference suggests that gender-related socioeconomic factors may modulate the expression of BMI-related genetic variants, warranting further investigation into the underlying mechanisms.
