## Supplementary Table 2 for "Educational attainment and genetic liability to overweight: Body mass index across the adult life course in females and males"

Sex	Educational level	BMI PGI decile	Age contrast	Estimate	LCI	UCI	p-value
Female	1	1	30 vs. 20	0.29828089624661086	-1.614106986131901	2.2106687786251227	0.9992949449646258
Female	1	1	40 vs. 20	1.2505708085987204	-1.1948327772762444	3.6959743944736854	0.7403299004945452
Female	1	1	50 vs. 20	2.337328700907196	-0.04374049148034853	4.718397893294741	0.058327585863107934
Female	1	1	60 vs. 20	3.077393995569956	0.741320203016318	5.413467788123594	0.0019827914737480246
Female	1	1	70 vs. 20	3.2478920869342365	0.8452821221234093	5.650502051745064	0.0013139102211960907
Female	1	1	80 vs. 20	2.732481038527762	0.24991896777661893	5.215043109278905	0.020119998856951926
Female	1	1	40 vs. 30	0.9522899123521095	0.3636504042373566	1.5409294204668624	3.794109649279953e-5
Female	1	1	50 vs. 30	2.0390478046605858	1.3324838049713446	2.745611804349827	6.583622536027178e-14
Female	1	1	60 vs. 30	2.7791130993233453	1.9937661973169318	3.564460001329759	7.105427357601002e-14
Female	1	1	70 vs. 30	2.9496111906876257	2.0852352407885917	3.8139871405866597	7.87148124459236e-14
Female	1	1	80 vs. 30	2.4342001422811514	1.453966905383588	3.414433379178715	5.1945114876161824e-12
Female	1	1	50 vs. 40	1.0867578923084762	0.7565903127426843	1.416925471874268	8.304468224196171e-14
Female	1	1	60 vs. 40	1.8268231869712357	1.3145962484653126	2.3390501254771587	6.961098364399732e-14
Female	1	1	70 vs. 40	1.9973212783355165	1.3881028227595233	2.60653973391151	4.951594689828198e-14
Female	1	1	80 vs. 40	1.4819102299290419	0.7421045703770478	2.221715889481036	7.352188313713981e-8
Female	1	1	60 vs. 50	0.7400652946627596	0.5150308162000959	0.9650997731254233	8.43769498715119e-14
Female	1	1	70 vs. 50	0.9105633860270403	0.49626465708318956	1.324862114970891	1.9256368721798367e-9
Female	1	1	80 vs. 50	0.3951523376205658	-0.20072970682521474	0.9910343820663463	0.4436365387684664
Female	1	1	70 vs. 60	0.17049809136428073	-0.06927149155945389	0.41026767428801536	0.354591821824636
Female	1	1	80 vs. 60	-0.344912957042194	-0.801790446612882	0.11196453252849409	0.28147794989538255
Female	1	1	80 vs. 70	-0.5154110484064747	-0.7689793247492669	-0.26184277206368245	4.3215501399629375e-8
Female	1	5	30 vs. 20	1.0756578365242184	0.10495103028158137	2.0463646427668554	0.018728047545672588
Female	1	5	40 vs. 20	2.325269326308621	1.0864816516975118	3.56405700091973	6.534414058734228e-7
Female	1	5	50 vs. 20	3.438207064300329	2.2262413481772994	4.650172780423358	7.471800955727304e-14
Female	1	5	60 vs. 20	4.1189705749407715	2.921052877562128	5.3168882723194155	6.94999613415348e-14
Female	1	5	70 vs. 20	4.173857897721882	2.9333270862077194	5.414388709236044	6.117328865684613e-14
Female	1	5	80 vs. 20	3.4511549023111634	2.159405075298067	4.74290472932426	1.7186252421197423e-13
Female	1	5	40 vs. 30	1.2496114897844028	0.9431959545842257	1.55602702498458	0
Female	1	5	50 vs. 30	2.3625492277761104	1.9669247798436178	2.758173675708603	0
Female	1	5	60 vs. 30	3.0433127384165526	2.5907894461199152	3.49583603071319	0
Female	1	5	70 vs. 30	3.098200061197663	2.5961253506227053	3.6002747717726202	0
Female	1	5	80 vs. 30	2.3754970657869454	1.7980521107856342	2.9529420207882566	0
Female	1	5	50 vs. 40	1.1129377379917076	0.9195234493425927	1.3063520266408226	0
Female	1	5	60 vs. 40	1.7937012486321497	1.4949619924057553	2.092440504858544	0
Female	1	5	70 vs. 40	1.8485885714132604	1.4858831444150602	2.2112939984114606	0
Female	1	5	80 vs. 40	1.1258855760025421	0.676715591371529	1.5750555606335552	3.123390435177953e-12
Female	1	5	60 vs. 50	0.680763510640442	0.5481794458795166	0.8133475754013675	0
Female	1	5	70 vs. 50	0.7356508334215529	0.4839956967953167	0.9873059700477891	6.17284001691587e-14
Female	1	5	80 vs. 50	0.012947838010834635	-0.35234753440650574	0.37824321042817505	0.9999998896384505
Female	1	5	70 vs. 60	0.054887322781110866	-0.09103742263270412	0.20081206819492584	0.9256327619579924
Female	1	5	80 vs. 60	-0.6678156726296075	-0.9485193945731472	-0.38711195068606785	4.8578696620893425e-11
Female	1	5	80 vs. 70	-0.7227029954107183	-0.882598106761792	-0.5628078840596445	0
Female	1	10	30 vs. 20	1.4492854633875454	0.01200242085187253	2.8865685059232185	0.046559976664499514
Female	1	10	40 vs. 20	2.739902483652096	0.9213569088888303	4.558448058415362	1.8049159845334728e-4
Female	1	10	50 vs. 20	3.6758527750603474	1.905691613539647	5.446013936581048	1.9331159561986055e-8
Female	1	10	60 vs. 20	4.06854353298053	2.3102757593569985	5.826811306604061	1.8818424596389605e-10
Female	1	10	70 vs. 20	3.7792180401147073	1.9380112912943015	5.620424788935113	3.0054726374295626e-8
Female	1	10	80 vs. 20	2.689674978922486	0.7586712328842655	4.620678724960706	7.930664220965333e-4
Female	1	10	40 vs. 30	1.290617020264551	0.8452087364588554	1.7360253040702467	6.405986852087153e-14
Female	1	10	50 vs. 30	2.226567311672802	1.637733136284234	2.81540148706137	2.1760371282653068e-14
Female	1	10	60 vs. 30	2.619258069592985	1.9344830381141684	3.3040331010718016	1.0880185641326534e-14
Female	1	10	70 vs. 30	2.329932576727162	1.5529995038936368	3.106865649560687	5.229150445984487e-14
Female	1	10	80 vs. 30	1.2403895155349407	0.3248255678093871	2.155953463260494	0.0012675822349057508
Female	1	10	50 vs. 40	0.9359502914082513	0.6355583919956197	1.2363421908208827	8.182343691487404e-14
Female	1	10	60 vs. 40	1.328641049328434	0.8648906077191072	1.7923914909377607	6.927791673660977e-14
Female	1	10	70 vs. 40	1.0393155564626113	0.46132715901952226	1.6173039539057004	2.39223712228398e-6
Female	1	10	80 vs. 40	-0.05022750472961032	-0.7834401780039663	0.6829851685447456	0.9999943578582358
Female	1	10	60 vs. 50	0.39269075792018293	0.1807957803031492	0.6045857355372166	9.72361200335392e-7
Female	1	10	70 vs. 50	0.10336526505436011	-0.3128657460253348	0.519596276134055	0.9906284506281642
Female	1	10	80 vs. 50	-0.9861777961378615	-1.5924251164368881	-0.3799304758388349	3.332163047353731e-5
Female	1	10	70 vs. 60	-0.28932549286582276	-0.5328533381268893	-0.04579764760475627	0.008365663660016565
Female	1	10	80 vs. 60	-1.3788685540580445	-1.8463919920283516	-0.9113451160877376	5.706546346573305e-14
Female	1	10	80 vs. 70	-1.0895430611922217	-1.3624088848632265	-0.8166772375212168	0
Female	2	1	30 vs. 20	0.5949333005981544	-0.04330139213093587	1.2331679933272448	0.08664959629653812
Female	2	1	40 vs. 20	1.5655973078805714	0.7891350634014568	2.342059552359686	5.8014045456467045e-8
Female	2	1	50 vs. 20	2.5204743843090744	1.7423479412731115	3.2986008273450373	5.639932965095795e-14
Female	2	1	60 vs. 20	3.1000944171703564	2.2435812755866307	3.956607558754082	7.172040739078511e-14
Female	2	1	70 vs. 20	3.1606550166318716	2.142948172696485	4.178361860567258	8.415490526658687e-14
Female	2	1	80 vs. 20	2.647308132894196	1.4417934546783646	3.852822811110027	1.9962539399287493e-9
Female	2	1	40 vs. 30	0.970664007282417	0.7507411137079548	1.190586900856879	0
Female	2	1	50 vs. 30	1.92554108371092	1.5312289907565078	2.319853176665332	0
Female	2	1	60 vs. 30	2.505161116572202	1.9773107399113607	3.033011493233043	0
Female	2	1	70 vs. 30	2.565721716033717	1.878585140166876	3.252858291900558	4.973799150320701e-14
Female	2	1	80 vs. 30	2.052374832296042	1.1386534258684564	2.966096238723627	7.416905978274713e-10
Female	2	1	50 vs. 40	0.954877076428503	0.7277685728418668	1.181985580015139	0
Female	2	1	60 vs. 40	1.5344971092897848	1.1479545967584852	1.9210396218210843	0
Female	2	1	70 vs. 40	1.5950577087513003	1.0246013132109688	2.1655141042916317	8.182343691487404e-14
Female	2	1	80 vs. 40	1.0817108250136245	0.27472777929315195	1.888693870734097	0.0015069224939898707
Female	2	1	60 vs. 50	0.5796200328612818	0.3709777002188272	0.7882623655037364	8.804068585277491e-14
Female	2	1	70 vs. 50	0.6401806323227974	0.18959061364042673	1.090770651005168	5.579635865657906e-4
Female	2	1	80 vs. 50	0.12683374858512167	-0.576533982765118	0.8302014799353613	0.9983904797190915
Female	2	1	70 vs. 60	0.060560599461515575	-0.20218398249156797	0.32330518141459913	0.9937259067588124
Female	2	1	80 vs. 60	-0.4527862842761603	-1.00945321418977	0.10388064563744959	0.19916366132188879
Female	2	1	80 vs. 70	-0.5133468837376758	-0.864517399732943	-0.16217636774240868	3.2806847940491934e-4
Female	2	5	30 vs. 20	0.9473865246945609	0.5775383529672045	1.3172346964219173	9.416911694870578e-13
Female	2	5	40 vs. 20	1.9673259989658558	1.5167036963238285	2.417948301607883	0
Female	2	5	50 vs. 20	2.8776982307818257	2.4208628926069857	3.3345335689566657	0
Female	2	5	60 vs. 20	3.4921050781184384	2.9819409227854696	4.002269233451407	0
Female	2	5	70 vs. 20	3.595359413268428	2.9822502343866883	4.208468592150168	0
Female	2	5	80 vs. 20	2.960399799344331	2.2277886717075943	3.6930109269810676	0
Female	2	5	40 vs. 30	1.019939474271295	0.8885468241486136	1.1513321243939765	0
Female	2	5	50 vs. 30	1.9303117060872648	1.6906478707187858	2.169975541455744	0
Female	2	5	60 vs. 30	2.5447185534238774	2.2210884007588336	2.8683487060889212	0
Female	2	5	70 vs. 30	2.6479728885738667	2.223040959379081	3.072904817768652	0
Female	2	5	80 vs. 30	2.0130132746497704	1.4463247677877014	2.5797017815118393	6.461498003318411e-14
Female	2	5	50 vs. 40	0.9103722318159698	0.7729684227503681	1.0477760408815715	0
Female	2	5	60 vs. 40	1.5247790791525826	1.2882067487885946	1.7613514095165705	0
Female	2	5	70 vs. 40	1.6280334143025723	1.2752552223762743	1.9808116062288703	0
Female	2	5	80 vs. 40	0.9930738003784753	0.4932513367626625	1.492896263994288	9.819374602315634e-8
Female	2	5	60 vs. 50	0.6144068473366127	0.4856327831888636	0.7431809114843617	0
Female	2	5	70 vs. 50	0.7176611824866025	0.4391969722708066	0.9961253927023983	6.724620860154573e-13
Female	2	5	80 vs. 50	0.08270156856250534	-0.35136321482588373	0.5167663519508944	0.9978065016604687
Female	2	5	70 vs. 60	0.10325433514998988	-0.05835223518250546	0.2648609054824852	0.4911390826383881
Female	2	5	80 vs. 60	-0.5317052787741073	-0.8736968544091485	-0.18971370313906621	9.317120220808661e-5
Female	2	5	80 vs. 70	-0.6349596139240972	-0.8504351003914041	-0.4194841274567902	5.795364188543317e-14
Female	2	10	30 vs. 20	0.7770511874849647	0.154510657086118	1.3995917178838115	0.004371071886938749
Female	2	10	40 vs. 20	1.6502121086795114	0.8931648687545891	2.4072593486044336	2.7355294696107535e-9
Female	2	10	50 vs. 20	2.3967740607975654	1.6337438908668818	3.1598042307282492	7.4495964952348e-14
Female	2	10	60 vs. 20	2.794296776964857	1.9433353076516553	3.6452582462780585	8.58202398035246e-14
Female	2	10	70 vs. 20	2.622146462481016	1.5982293263837877	3.6460635985782446	9.559020242022598e-13
Female	2	10	80 vs. 20	1.6604344204186283	0.43405660617265895	2.886812234664598	0.0012806814796673116
Female	2	10	40 vs. 30	0.8731609211945468	0.6566279887571393	1.0896938536319543	0
Female	2	10	50 vs. 30	1.6197228733126008	1.2270121502175384	2.012433596407663	0
Female	2	10	60 vs. 30	2.0172455894798924	1.483568887448334	2.550922291511451	2.3314683517128287e-14
Female	2	10	70 vs. 30	1.8450952749960507	1.139015786684431	2.5511747633076705	3.1796787425264483e-13
Female	2	10	80 vs. 30	0.8833832329336639	-0.06633726270423346	1.8331037285715612	0.08799734089829314
Female	2	10	50 vs. 40	0.7465619521180542	0.5201223634162918	0.9730015408198166	8.126832540256146e-14
Female	2	10	60 vs. 40	1.1440846682853456	0.7511917473326544	1.5369775892380368	6.272760089132134e-14
Female	2	10	70 vs. 40	0.9719343538015044	0.3830176693395061	1.5608510382635026	2.3517045071530518e-5
Female	2	10	80 vs. 40	0.010222311739117055	-0.8308497736358559	0.8512943971140899	0.9999999998195467
Female	2	10	60 vs. 50	0.3975227161672915	0.1819717022154495	0.6130737301191336	1.1288003221032739e-6
Female	2	10	70 vs. 50	0.22537240168345027	-0.2404492111062709	0.6911940144731714	0.7876405993900337
Female	2	10	80 vs. 50	-0.7363396403789371	-1.4687092620155402	-0.003970018742333936	0.047743366798374876
Female	2	10	70 vs. 60	-0.17215031448384113	-0.44255642173213927	0.09825579276445698	0.49568567759186555
Female	2	10	80 vs. 60	-1.1338623565462287	-1.7156653347406956	-0.5520593783517619	1.9136254714169354e-7
Female	2	10	80 vs. 70	-0.9617120420623875	-1.334278655457176	-0.5891454286675989	6.163958232718869e-13
Female	3	1	30 vs. 20	0.15960135829951935	-0.511697216007774	0.8308999326068127	0.9925808595134173
Female	3	1	40 vs. 20	0.8616997025444305	0.05275523648424707	1.670644168604614	0.028074792805507842
Female	3	1	50 vs. 20	1.691253978460843	0.8765049331062762	2.50600302381541	1.9607171553026603e-8
Female	3	1	60 vs. 20	2.2517695948980445	1.336082968075894	3.1674562217201947	8.784750704649014e-12
Female	3	1	70 vs. 20	2.271562643936744	1.1577848087513414	3.385340479122146	3.8142004776808847e-8
Female	3	1	80 vs. 20	1.5304286500346114	0.19337043206424132	2.867486868004981	0.013068685062480934
Female	3	1	40 vs. 30	0.7020983442449112	0.46619814951478145	0.937998538975041	5.46229728115577e-14
Female	3	1	50 vs. 30	1.5316526201613236	1.1025112091623215	1.9607940311603258	6.894484982922222e-14
Female	3	1	60 vs. 30	2.0921682365985252	1.520844523091448	2.6634919501056027	6.472600233564663e-14
Female	3	1	70 vs. 30	2.111961285637224	1.3512336965366805	2.8726888747377677	8.737455203799982e-14
Female	3	1	80 vs. 30	1.3708272917350923	0.3316437051805885	2.4100108782895964	0.0019411380419122048
Female	3	1	50 vs. 40	0.8295542759164125	0.5840338559732365	1.0750746958595885	5.828670879282072e-14
Female	3	1	60 vs. 40	1.3900698923536141	0.9675935367142621	1.8125462479929662	8.37108160567368e-14
Female	3	1	70 vs. 40	1.4098629413923132	0.7637252472829931	2.056000635501633	2.622070560676093e-9
Female	3	1	80 vs. 40	0.668728947490181	-0.26318543585181575	1.6006433308321777	0.34320379575822024
Female	3	1	60 vs. 50	0.5605156164372016	0.31469295704205313	0.8063382758323501	3.7464753521732064e-10
Female	3	1	70 vs. 50	0.5803086654759007	0.045758627151183395	1.114858703800618	0.023218341111428176
Female	3	1	80 vs. 50	-0.16082532842623143	-0.993421376596602	0.6717707197441392	0.997631335762204
Female	3	1	70 vs. 60	0.01979304903869912	-0.2931454887805835	0.3327315868579817	0.9999964910930492
Female	3	1	80 vs. 60	-0.7213409448634331	-1.4021309670789905	-0.04055092264787574	0.029568788108010224
Female	3	1	80 vs. 70	-0.7411339939021322	-1.2013489715191925	-0.28091901628507177	4.2221155767352414e-5
Female	3	5	30 vs. 20	0.7834007172652976	0.37811265651232784	1.1886887780182673	2.5223287880571377e-7
Female	3	5	40 vs. 20	1.6449337220833982	1.162555380862488	2.1273120633043083	8.004708007547379e-14
Female	3	5	50 vs. 20	2.4462975685285384	1.95688463425594	2.9357105028011365	0
Female	3	5	60 vs. 20	3.0255319767107136	2.461213997920589	3.589849955500838	0
Female	3	5	70 vs. 20	3.061461661058042	2.3579601641813035	3.7649631579347806	0
Female	3	5	80 vs. 20	2.1672414918299254	1.2922344294580115	3.0422485542018394	5.980105299840943e-12
Female	3	5	40 vs. 30	0.8615330048181006	0.7149814235649986	1.0080845860712024	0
Female	3	5	50 vs. 30	1.6628968512632407	1.3875451395730711	1.9382485629534103	0
Female	3	5	60 vs. 30	2.242131259445416	1.8725528407825935	2.6117096781082383	0
Female	3	5	70 vs. 30	2.2780609437927444	1.777381390253758	2.7787404973317305	0
Female	3	5	80 vs. 30	1.3838407745646282	0.6688722717629193	2.098809277366337	2.4123824082789014e-7
Female	3	5	50 vs. 40	0.8013638464451402	0.6428720424502384	0.9598556504400421	0
Female	3	5	60 vs. 40	1.3805982546273152	1.103299896344599	1.6578966129100314	0
Female	3	5	70 vs. 40	1.416527938974644	0.98421084413862725	1.8488450338106606	4.9182879990894435e-14
Female	3	5	80 vs. 40	0.5223077697465275	-0.1287680726521322	1.1733836121451873	0.21347574391094004
Female	3	5	60 vs. 50	0.5792344081821752	0.41217072456625414	0.7462980917980963	5.995204332975845e-14
Female	3	5	70 vs. 50	0.6151640925295038	0.2520499064098954	0.9782782786491122	1.2193501823354325e-5
Female	3	5	80 vs. 50	-0.27905607669861265	-0.8697659330889324	0.31165377969170704	0.805967420260999
Female	3	5	70 vs. 60	0.035929684347328704	-0.17816630479332	0.2500256734879774	0.9989289043226041
Female	3	5	80 vs. 60	-0.8582904848807879	-1.3597812170487835	-0.3567997527127922	9.354970635810922e-6
Female	3	5	80 vs. 70	-0.8942201692281165	-1.2508088507795139	-0.5376314876767192	3.0490054925280674e-12
Female	3	10	30 vs. 20	1.6542010817689963	0.9454016579908884	2.363000505547104	1.249931269597937e-10
Female	3	10	40 vs. 20	2.5698717598248613	1.7298801795699315	3.409863340079791	4.596323321948148e-14
Female	3	10	50 vs. 20	3.1202240656324176	2.269996677533061	3.970451453731774	7.072120666862247e-14
Female	3	10	60 vs. 20	3.578746953874388	2.5937402351081094	4.563753672640667	6.17284001691587e-14
Female	3	10	70 vs. 20	3.5478307840755936	2.3081553527420917	4.7875062154090955	6.994405055138486e-14
Female	3	10	80 vs. 20	2.353064492571385	0.8034459881143134	3.9026829970284562	1.5368113730918065e-4
Female	3	10	40 vs. 30	0.9156706780558651	0.6594791398748661	1.1718622162368642	6.572520305780927e-14
Female	3	10	50 vs. 30	1.4660229838634213	0.9853653672163059	1.9466806005105368	4.6851411639181606e-14
Female	3	10	60 vs. 30	1.9245458721053916	1.2799775302729368	2.5691142139378464	5.3734794391857577e-14
Female	3	10	70 vs. 30	1.893629702306597	1.0087971333998837	2.7784622712133107	5.865403385207912e-9
Female	3	10	80 vs. 30	0.6988634108023885	-0.5749975381556921	1.972724359760469	0.6709949856218123
Female	3	10	50 vs. 40	0.5503523058075563	0.2736627629970298	0.8270418486180828	9.442205906040613e-8
Female	3	10	60 vs. 40	1.0088751940495266	0.5195012069063307	1.4982491811927225	2.5489733879169307e-8
Female	3	10	70 vs. 40	0.9779590242507323	0.20202412177816786	1.753893926723297	0.003816276932441909
Female	3	10	80 vs. 40	-0.21680726725347677	-1.3880232971691093	0.9544087626621559	0.9981343154589156
Female	3	10	60 vs. 50	0.45852288824197035	0.15457498454532215	0.7624707919386186	1.75876808734321e-4
Female	3	10	70 vs. 50	0.42760671844317616	-0.23577114991048115	1.0909845867968335	0.4799170425114353
Female	3	10	80 vs. 50	-0.767159573061033	-1.840418846202199	0.3060997000801331	0.3480770281988128
Female	3	10	70 vs. 60	-0.030916169798794156	-0.42272678119877855	0.3608944416011903	0.9999869346365939
Female	3	10	80 vs. 60	-1.2256824613030033	-2.1403961390123274	-0.3109687835936793	0.001515529808457261
Female	3	10	80 vs. 70	-1.1947662915042092	-1.8481385602027083	-0.5413940228057101	1.4588258043790603e-6
Male	1	1	30 vs. 20	1.5861679643026927	0.06682103714648768	3.1055148914588977	0.03405318852606243
Male	1	1	40 vs. 20	2.5691695653685676	0.637526064922632	4.500813065814503	0.0017060554562550179
Male	1	1	50 vs. 20	3.0739586884084975	1.1986336630206018	4.949283713796393	2.7753791503326575e-5
Male	1	1	60 vs. 20	3.2160479671219364	1.3732968181713279	5.058799116072545	5.5427893168591424e-6
Male	1	1	70 vs. 20	3.045744433989091	1.1418574109889241	4.949631456989257	4.92334716051257e-5
Male	1	1	80 vs. 20	2.585827320164734	0.611865650479847	4.559788989849621	0.002161818471953514
Male	1	1	40 vs. 30	0.9830016010658745	0.5164440737121417	1.4495591284196072	1.098034696500605e-8
Male	1	1	50 vs. 30	1.4877907241058042	0.9046571886028196	2.0709242596087885	1.1747269823558781e-12
Male	1	1	60 vs. 30	1.6298800028192435	0.9701978769627765	2.2895621286757106	6.8304251144013506e-12
Male	1	1	70 vs. 30	1.459576469686398	0.7321179927408179	2.187034946631978	6.931079943317542e-8
Male	1	1	80 vs. 30	0.9996593558620406	0.1700445081334887	1.8292742035905925	0.006995586792359454
Male	1	1	50 vs. 40	0.5047891230399297	0.21656008460607218	0.7930181614737872	5.036976395200732e-6
Male	1	1	60 vs. 40	0.6468784017533689	0.20260008047921851	1.0911567230275192	3.539434670620789e-4
Male	1	1	70 vs. 40	0.47657486862052345	-0.05362096794934501	1.0067707051903918	0.11129560043367293
Male	1	1	80 vs. 40	0.016657754796166213	-0.6297900723234677	0.6631055819158	0.9999999836531562
Male	1	1	60 vs. 50	0.14208927871343902	-0.05463071832672803	0.3388092757536061	0.3350676804373376
Male	1	1	70 vs. 50	-0.02821425441940649	-0.395798234374748	0.339369725535935	0.9999889096336902
Male	1	1	80 vs. 50	-0.48813136824376346	-1.0153284120200325	0.03906567553250573	0.09091275030003376
Male	1	1	70 vs. 60	-0.17030353313284552	-0.3846744578942088	0.04406739162851775	0.22385752534526437
Male	1	1	80 vs. 60	-0.6302206469572023	-1.0386718822331495	-0.22176941168125502	1.0976640318693942e-4
Male	1	1	80 vs. 70	-0.459917113824357	-0.6939482537817521	-0.22588597386696202	1.4387712421459753e-7
Male	1	5	30 vs. 20	2.2999028897277993	1.5251890751401285	3.07461670431547	5.5067062021407764e-14
Male	1	5	40 vs. 20	3.337085827531782	2.3638631384231394	4.310308516640425	7.216449660063518e-14
Male	1	5	50 vs. 20	3.6770783266273512	2.7323278447800226	4.62182880847468	0
Male	1	5	60 vs. 20	3.8113667958960136	2.872647930238886	4.7500856615531415	0
Male	1	5	70 vs. 20	3.7200620995269493	2.735038323660325	4.705085875393573	2.4868995751603507e-14
Male	1	5	80 vs. 20	3.1673880592811003	2.129899633683963	4.204876484878238	4.629630012686903e-14
Male	1	5	40 vs. 30	1.0371829378039819	0.7952025822420783	1.2791632933658854	0
Male	1	5	50 vs. 30	1.3771754368995515	1.0388167002349216	1.7155341735641814	0
Male	1	5	60 vs. 30	1.511463906168214	1.1135901306246774	1.9093376817117507	1.709743457922741e-14
Male	1	5	70 vs. 30	1.4201592097991498	0.9753627370344112	1.8649556825638882	6.439293542825908e-14
Male	1	5	80 vs. 30	0.8674851695533	0.3466029104128554	1.3883674286937446	1.8800603540425342e-5
Male	1	5	50 vs. 40	0.3399924990955696	0.15911655254809684	0.5208684456430424	6.25012393840052e-7
Male	1	5	60 vs. 40	0.4742809683642322	0.19772543475780913	0.7508365019706553	8.867865496364757e-6
Male	1	5	70 vs. 40	0.38297627199516787	0.044349092376182786	0.721603451614153	0.01497600961479506
Male	1	5	80 vs. 40	-0.1696977682506817	-0.59459768150510794	0.2552021450037445	0.9027876582500927
Male	1	5	60 vs. 50	0.1342884692686626	0.009396595648116568	0.25918034288920866	0.02558625593719721
Male	1	5	70 vs. 50	0.042983772899598094	-0.20003025931055135	0.28599780510974754	0.9985567129197024
Male	1	5	80 vs. 50	-0.5096902673462512	-0.862750815602412	-0.15662971909009055	4.158555929493213e-4
Male	1	5	70 vs. 60	-0.09130469636906452	-0.2341257870657068	0.051516394327577764	0.49040440047756884
Male	1	5	80 vs. 60	-0.6439787366149136	-0.920298509586154	-0.36765896364367306	1.3368295359583726e-10
Male	1	5	80 vs. 70	-0.5526740402458492	-0.7177572699704091	-0.38759081052128935	6.639133687258436e-14
Male	1	10	30 vs. 20	2.243138998345251	1.1267410592669456	3.3595369374235564	6.585009326709468e-8
Male	1	10	40 vs. 20	3.2759471672237015	1.8882973127799796	4.663597021667424	7.130851464864918e-11
Male	1	10	50 vs. 20	3.6105459203324144	2.2739696885870924	4.947122152077736	1.2989609388114332e-13
Male	1	10	60 vs. 20	3.6845783273779578	2.3498172491574483	5.019339405598467	9.370282327836321e-14
Male	1	10	70 vs. 20	3.4213059492342772	2.0043112147121604	4.838300683756394	2.293176759593507e-11
Male	1	10	80 vs. 20	2.526834278648394	1.0315908136989689	4.022077743597819	1.3000218254344276e-5
Male	1	10	40 vs. 30	1.0328081688784498	0.6943001403149851	1.3713161974419146	4.629630012686903e-14
Male	1	10	50 vs. 30	1.367406921987163	0.8882773859012076	1.8465364580731183	7.138734048339757e-14
Male	1	10	60 vs. 30	1.4414393290327068	0.8755968100501305	2.007281848015283	1.279976125090343e-12
Male	1	10	70 vs. 30	1.1781669508890265	0.5325993205557397	1.8237345812223134	1.5474467167653216e-6
Male	1	10	80 vs. 30	0.2836952803031426	-0.49591574409541606	1.0633063047017013	0.9361140115745277
Male	1	10	50 vs. 40	0.33459875310871323	0.07082182202577114	0.5983756841916553	0.0034826278247590547
Male	1	10	60 vs. 40	0.40863116015425693	0.008897900346743315	0.8083644199617706	0.04127648677920592
Male	1	10	70 vs. 40	0.14535878201057637	-0.3559584020537637	0.6466759660749165	0.9789388851522742
Male	1	10	80 vs. 40	-0.7491128885753071	-1.3976951813689635	-0.10053059578165058	0.011768331397706944
Male	1	10	60 vs. 50	0.07403240704554362	-0.11331826185626498	0.2613830759473522	0.9072332115994062
Male	1	10	70 vs. 50	-0.18923997109813698	-0.563868355880553	0.18538841368427897	0.7514070338764286
Male	1	10	80 vs. 50	-1.08371164168402	-1.6273143208792726	-0.5401089624887673	8.714632859785354e-8
Male	1	10	70 vs. 60	-0.26327237814368054	-0.4843088421500138	-0.042235914137347286	0.00810419701106968
Male	1	10	80 vs. 60	-1.1577440487295636	-1.588813131201181	-0.7266749662579463	1.4865886299730846e-13
Male	1	10	80 vs. 70	-0.8944716705858832	-1.1708168473158889	-0.6181264938558775	5.639932965095795e-14
Male	2	1	30 vs. 20	1.3087909756638894	0.8323293237597854	1.7852526275679934	9.892087149410145e-14
Male	2	1	40 vs. 20	2.159922392777294	1.5794740368800197	2.7403707486745685	6.061817714453355e-14
Male	2	1	50 vs. 20	2.657937810660644	2.074238202568025	3.241637418753263	0
Male	2	1	60 vs. 20	2.892138020892264	2.248451701142192	3.535824340642336	0
Male	2	1	70 vs. 20	2.8465502892189862	2.08175281070291	3.6113477677350625	5.906386491005833e-14
Male	2	1	80 vs. 20	2.460758633419212	1.5577106492891155	3.3638066175493084	1.1057821325266559e-13
Male	2	1	40 vs. 30	0.8511314171134046	0.6848366191353497	1.0174262150914595	0
Male	2	1	50 vs. 30	1.3491468349967544	1.0488495137474034	1.6494441562461053	0
Male	2	1	60 vs. 30	1.5833470452283747	1.1805199190158202	1.9861741714409291	0
Male	2	1	70 vs. 30	1.5377593135550967	1.0146047669669427	2.0609138601432506	5.972999872483342e-14
Male	2	1	80 vs. 30	1.151967657755322	0.4618824632528803	1.8420528522577637	1.7735312686784077e-5
Male	2	1	50 vs. 40	0.49801541788334974	0.3250031324651037	0.6710277033015958	6.761258219967203e-14
Male	2	1	60 vs. 40	0.73221562811497	0.43762403204689077	1.0268072241830493	4.94815299845186e-12
Male	2	1	70 vs. 40	0.686627896441692	0.2541005568909993	1.1191552359923846	5.868881109716284e-5
Male	2	1	80 vs. 40	0.3008362406419176	-0.30417430012438995	0.9058467814082252	0.7651141931989403
Male	2	1	60 vs. 50	0.23420021023162013	0.07674525792457917	0.39165516253866106	2.3376339864655815e-4
Male	2	1	70 vs. 50	0.1886124785583421	-0.14895107202614719	0.5261760291428313	0.6513171978516008
Male	2	1	80 vs. 50	-0.19717917724143208	-0.7164474028335611	0.32208904835069696	0.9223577991376987
Male	2	1	70 vs. 60	-0.045587731673278065	-0.24044144584541496	0.14926598249885883	0.993197573218632
Male	2	1	80 vs. 60	-0.4313793874730521	-0.8361061628828992	-0.02665261206320496	0.027910199122201274
Male	2	1	80 vs. 70	-0.3857916557997742	-0.6384177761072732	-0.13316553549227517	1.3653968353044554e-4
Male	2	5	30 vs. 20	1.5642278581350915	1.2499638007876237	1.8784919154825592	0
Male	2	5	40 vs. 20	2.507842936806258	2.124250593140051	2.8914352804724652	0
Male	2	5	50 vs. 20	2.99312553731027	2.6058502497914158	3.3804008248291244	0
Male	2	5	60 vs. 20	3.1538372366225964	2.7235947446264497	3.584079728618743	0
Male	2	5	70 vs. 20	2.926776257535571	2.4124665055366044	3.4410860095345375	0
Male	2	5	80 vs. 20	2.1655889466075453	1.5549791235898796	2.776198769625211	6.661338147750939e-14
Male	2	5	40 vs. 30	0.9436150786711665	0.8337165296211033	1.0535136277212296	0
Male	2	5	50 vs. 30	1.4288976791751784	1.2304333747363547	1.627361983614002	0
Male	2	5	60 vs. 30	1.5896093784875047	1.3208258230430063	1.858392933932003	0
Male	2	5	70 vs. 30	1.3625483994004792	1.0098168969542833	1.7152799018466751	0
Male	2	5	80 vs. 30	0.6013610884724533	0.13228156199058444	1.0704406149543222	0.002987080677645415
Male	2	5	50 vs. 40	0.48528260050401195	0.37127472073377454	0.5992904802742494	0
Male	2	5	60 vs. 40	0.6459942998163384	0.44937389539163874	0.842614704241038	8.471001677889944e-14
Male	2	5	70 vs. 40	0.4189333207293128	0.12715478992085527	0.7107118515377703	4.602016224370953e-4
Male	2	5	80 vs. 40	-0.3422539901987129	-0.7542001159840037	0.069692135586578	0.17815874898998696
Male	2	5	60 vs. 50	0.1607116993123264	0.05444838665117181	0.266975011973481	1.6696207333444235e-4
Male	2	5	70 vs. 50	-0.06634927977469929	-0.2946927053746743	0.16199414582527571	0.9787101536628854
Male	2	5	80 vs. 50	-0.8275365907027248	-1.1823377499196572	-0.4727354314857923	1.286966089253383e-10
Male	2	5	70 vs. 60	-0.22706097908702572	-0.35889632368074137	-0.09522563449331006	7.917862705819623e-6
Male	2	5	80 vs. 60	-0.988248290015051	-1.2668754785646024	-0.7096211014654996	6.727951529228449e-14
Male	2	5	80 vs. 70	-0.7611873109280255	-0.9374709189307118	-0.5849037029253392	0
Male	2	10	30 vs. 20	1.9149016148688554	1.4436017545284372	2.3862014752092735	0
Male	2	10	40 vs. 20	2.938023260648549	2.3666025670659434	3.509443954231154	0
Male	2	10	50 vs. 20	3.3476925316712776	2.769676295172093	3.925708768170462	0
Male	2	10	60 vs. 20	3.3868464448643354	2.737128235684107	4.036564654044564	0
Male	2	10	70 vs. 20	3.053998502497988	2.2691948149220678	3.8388021900739084	0
Male	2	10	80 vs. 20	2.244474109118804	1.3069735349013047	3.1819746833363034	3.5366820583249137e-11
Male	2	10	40 vs. 30	1.0231216457796932	0.8575741718444421	1.1886691197149444	0
Male	2	10	50 vs. 30	1.4327909168024218	1.129077238630519	1.7365045949743245	0
Male	2	10	60 vs. 30	1.4719448299954803	1.060024356715062	1.8838653032758985	6.572520305780927e-14
Male	2	10	70 vs. 30	1.1390968876291332	0.5946595733128366	1.6835342019454298	1.4447869678413383e-8
Male	2	10	80 vs. 30	0.32957249424994844	-0.4035177937829702	1.0626627822828671	0.8402032186641001
Male	2	10	50 vs. 40	0.40966927102272854	0.23470456508470125	0.5846339769607558	1.0670930805645185e-10
Male	2	10	60 vs. 40	0.448823184215787	0.1467417147470041	0.7509046536845698	2.389453773729011e-4
Male	2	10	70 vs. 40	0.11597524184943962	-0.3363716532101388	0.568322136909018	0.988897046676398
Male	2	10	80 vs. 40	-0.6935491515297448	-1.3393883759971756	-0.04770992706231414	0.025913400401027298
Male	2	10	60 vs. 50	0.03915391319305834	-0.12717443577642035	0.205482262162537	0.9929678031401341
Male	2	10	70 vs. 50	-0.2936940291732891	-0.6512504888003663	0.06386243045378809	0.1893177709017504
Male	2	10	80 vs. 50	-1.1032184225524733	-1.6614237709966189	-0.5450130741083277	1.1820503487136591e-7
Male	2	10	70 vs. 60	-0.3328479423663474	-0.5392106000725461	-0.1264852846601488	4.070935916467011e-5
Male	2	10	80 vs. 60	-1.1423723357455313	-1.5869480167960341	-0.6977966546950285	7.920331057675867e-13
Male	2	10	80 vs. 70	-0.8095243933791842	-1.1012268243199987	-0.5178219624383698	8.870681966755001e-14
Male	3	1	30 vs. 20	1.2345339556602517	0.5777674201131989	1.8913004912073044	6.248530126651275e-7
Male	3	1	40 vs. 20	2.0600282604589863	1.2580509293453912	2.8620055915725815	8.074652058098764e-13
Male	3	1	50 vs. 20	2.525414376714982	1.7358537599457753	3.3149749934841886	6.283862319378386e-14
Male	3	1	60 vs. 20	2.67192067577919	1.8289028546959063	3.5149384968624737	6.88338275267597e-14
Male	3	1	70 vs. 20	2.487574459504922	1.5139271005724078	3.461221818437436	1.0882406087375784e-12
Male	3	1	80 vs. 20	1.937943172861304	0.8152828223952935	3.0606035233273143	7.454532115480639e-6
Male	3	1	40 vs. 30	0.8254943047987343	0.6107448086657999	1.0402438009316686	0
Male	3	1	50 vs. 30	1.29088042105473	0.9294466763700826	1.6523141657393774	6.772360450213455e-14
Male	3	1	60 vs. 30	1.4373867201189383	0.9686398617355083	1.9061335785023683	9.481304630298837e-14
Male	3	1	70 vs. 30	1.2530405038446706	0.6525230846396158	1.8535579230497254	1.604816612932325e-8
Male	3	1	80 vs. 30	0.7034092172010518	-0.09759926180243506	1.5044176962045386	0.12919335366577456
Male	3	1	50 vs. 40	0.46538611625599563	0.25902685401112735	0.6717453785008639	6.189526668975986e-10
Male	3	1	60 vs. 40	0.6118924153202039	0.2699513563768763	0.9538334742635315	2.750885088276256e-6
Male	3	1	70 vs. 40	0.4275461990459362	-0.06994810309207478	0.9250405011839472	0.14721687774270809
Male	3	1	80 vs. 40	-0.12208508759768241	-0.8291934595018184	0.5850232843064536	0.9987413861504719
Male	3	1	60 vs. 50	0.14650629906420823	-0.03912869948230202	0.3321412976107185	0.23099384729017902
Male	3	1	70 vs. 50	-0.03783991721005961	-0.4367916337563954	0.36111179933627624	0.9999611893565667
Male	3	1	80 vs. 50	-0.587471203853678	-1.2090600690767332	0.034117661369377106	0.0783302427279774
Male	3	1	70 vs. 60	-0.18434621627426784	-0.4187674308171765	0.050074998268640813	0.23492367211120135
Male	3	1	80 vs. 60	-0.7339775029178861	-1.237328688919982	-0.23062631691579027	3.440776727817729e-4
Male	3	1	80 vs. 70	-0.5496312866436185	-0.8826715034442902	-0.2165910698429468	2.3528050708376824e-5
Male	3	5	30 vs. 20	0.9235571436571726	0.4752288478762648	1.3718854394380804	2.6230978833474694e-8
Male	3	5	40 vs. 20	1.7287943263667038	1.1852079066885017	2.272380746044906	6.750155989720952e-14
Male	3	5	50 vs. 20	2.229337564155259	1.6947278809721156	2.7639472473384026	0
Male	3	5	60 vs. 20	2.2603826254086443	1.68472842770912	2.8360368231081687	0
Male	3	5	70 vs. 20	1.806095853973555	1.1343188570852214	2.4778728508618886	1.4577228313328305e-13
Male	3	5	80 vs. 20	0.9135343933817534	0.12904742335513864	1.698021363408368	0.010681367513220352
Male	3	5	40 vs. 30	0.8052371827095309	0.6585696559403966	0.9519047094786652	0
Male	3	5	50 vs. 30	1.305780420498086	1.054842472397293	1.5567183685988792	0
Male	3	5	60 vs. 30	1.3368254817514718	1.011641787680191	1.6620091758227524	0
Male	3	5	70 vs. 30	0.8825387103163826	0.46256154550266126	1.302515875130104	1.217853984325501e-8
Male	3	5	80 vs. 30	-0.01002275027541974	-0.5849525930809832	0.5649070925301437	0.9999999984294947
Male	3	5	50 vs. 40	0.500543237788555	0.35650234211366155	0.6445841334634486	5.717648576819556e-14
Male	3	5	60 vs. 40	0.5315882990419405	0.2928912202207292	0.7702853778631518	1.0845960796146414e-9
Male	3	5	70 vs. 40	0.07730152760685158	-0.2742555586283796	0.4288586138420827	0.9951469057455813
Male	3	5	80 vs. 40	-0.8152599329849504	-1.3282399378993488	-0.3022799280705518	5.721375690403985e-5
Male	3	5	60 vs. 50	0.031045061253385572	-0.10215273923046478	0.16424286173723593	0.9933354490830455
Male	3	5	70 vs. 50	-0.42324171018170365	-0.7104118851883376	-0.1360715351750697	2.800063662147245e-4
Male	3	5	80 vs. 50	-1.3158031707735056	-1.7730986197170884	-0.8585077218299229	6.772360450213455e-14
Male	3	5	70 vs. 60	-0.4542867714350892	-0.6241090740172833	-0.2844644688528951	1.6631140908884845e-13
Male	3	5	80 vs. 60	-1.3468482320268909	-1.727556416672806	-0.9661400473809758	7.138734048339757e-14
Male	3	5	80 vs. 70	-0.892561460591802	-1.1556731063248311	-0.6294498148587728	5.484501741648273e-14
Male	3	10	30 vs. 20	1.9565264785995173	1.2125642296490031	2.7004887275500318	2.277067423506196e-13
Male	3	10	40 vs. 20	2.9615287345695767	2.0700475281567177	3.8530099409824357	7.30526750203353e-14
Male	3	10	50 vs. 20	3.2704228360712144	2.401853240278972	4.138992431863457	2.9531932455029164e-14
Male	3	10	60 vs. 20	3.111331538384143	2.173081423576396	4.04958165319189	7.482903185973555e-14
Male	3	10	70 vs. 20	2.5238774944935063	1.4268403296848018	3.620914659302211	2.4715340884995385e-10
Male	3	10	80 vs. 20	1.4681044060556785	0.19018968106634682	2.74601913104501	0.012527026251729856
Male	3	10	40 vs. 30	1.0050022559700589	0.7666171522904928	1.243387359649625	0
Male	3	10	50 vs. 30	1.3138963574716966	0.903843919379101	1.7239487955642923	6.228351168147128e-14
Male	3	10	60 vs. 30	1.1548050597846256	0.6293804111134688	1.6802297084557822	1.9253225680415653e-9
Male	3	10	70 vs. 30	0.5673510158939888	-0.11368516488939917	1.2483871966773767	0.17556866765410228
Male	3	10	80 vs. 30	-0.4884220725438394	-1.451816591589211	0.47497244650153214	0.7481691082573737
Male	3	10	50 vs. 40	0.30889410150163793	0.0712864542228957	0.5465017487803802	0.0024275239082370836
Male	3	10	60 vs. 40	0.14980280381456682	-0.24148919184510573	0.5410947994742393	0.9194408740372736
Male	3	10	70 vs. 40	-0.4376512400760702	-1.0169599890634846	0.14165750891134427	0.2806413830677059
Male	3	10	80 vs. 40	-1.4934243285138982	-2.361586378427488	-0.6252622786003083	8.17798054408847e-6
Male	3	10	60 vs. 50	-0.1590912976870712	-0.38758591742189835	0.06940332204775596	0.3812542392207465
Male	3	10	70 vs. 50	-0.7465453415777084	-1.2301919446447511	-0.26289873851066553	1.0882068511264276e-4
Male	3	10	80 vs. 50	-1.802318430015536	-2.580897165173904	-1.0237396948571678	1.8461587814044833e-10
Male	3	10	70 vs. 60	-0.5874540438906369	-0.871414040686758	-0.3034940470945159	2.2314745273810388e-8
Male	3	10	80 vs. 60	-1.6432271323284646	-2.3189199685205497	-0.9675342961363794	1.5789480833916514e-11
Male	3	10	80 vs. 70	-1.0557730884378278	-1.5614443432888234	-0.5501018335868323	1.5675700071327014e-8
